# Psychotropic Receptor Modulation and Cognition in Psychotic Disorders

**DOI:** 10.64898/2026.10.12.26365151

**Authors:** Cameron J Watson, Jeremy Hall, Richard SE Keefe, Philip McGuire, Sridhar Natesan, Maxime Taquet, Rachel Upthegrove, James TR Walters, Toby Pillinger, Robert A McCutcheon

## Abstract

**Background:** Cognitive impairment is a major determinant of functional outcome in psychotic disorders, yet the contribution of psychotropic medication is incompletely understood. This study aimed to determine whether personalised receptor-engagement profiles derived from prescribed psychotropic medications are associated with cognitive performance in individuals with psychotic disorders.

**Methods:** We performed a cross-sectional study using clinical, cognitive, and medication data from the Bipolar-Schizophrenia Network on Intermediate Phenotypes studies. In 1,067 (51.5% female) individuals with psychotic disorders, we estimated personalised receptor-engagement profiles based on the prescribed dose and known pharmacological properties of 49 psychotropic medications across 32 drug targets. Correlated receptor-target modulation profiles were summarized into seven pharmacological clusters. Extreme gradient boosting models were trained using repeated nested cross-validation, with the contribution of pharmacological profiles to predicted cognition quantified using out-of-sample SHapley Additive exPlanations (SHAP) values. Overall pharmacological contribution was tested using within-diagnosis permutation testing.

**Results:** Estimated receptor-engagement profiles were significantly associated with cognitive performance independent of diagnosis. A receptor profile involving alpha2-adrenergic, dopaminergic (DRD4, DRD5) and several serotonergic receptors was associated with poorer cognitive performance, whereas dopamine transporter (SLC6A3) engagement was associated with better cognitive performance. Muscarinic receptor modulation was additionally associated with poorer verbal memory and motor speed, while the DRD2-containing receptor profile was not associated with cognitive performance after correction for multiple testing.

**Conclusions:** Modelling psychotropic medications according to receptor pharmacology identified receptor-engagement profiles associated with cognitive performance in psychotic disorders. This framework may help identify receptor systems for future investigation as potential targets for cognition-enhancing therapies and support the development of personalised prescribing strategies.
