## Supplemental Tables for "Psychotropic Receptor Modulation and Cognition in Psychotic Disorders"

### Sheet: S1_modelled_drugs
Medication	Participants, N	Participants, %	Receptor targets, N	Receptor targets
Quetiapine	221	0.207123	16	ADRA1A; ADRA1B; ADRA1D; ADRA2B; ADRA2C; CHRM1; CHRM2; CHRM4; DRD1; DRD2; DRD3; HRH1; HTR1A; HTR2A; HTR2B; HTR7
Aripiprazole	187	0.175258	19	ADRA1A; ADRA1B; ADRA2A; ADRA2B; ADRA2C; DRD1; DRD2; DRD3; DRD4; HRH1; HTR1A; HTR1B; HTR1D; HTR2A; HTR2B; HTR2C; HTR3A; HTR6; HTR7
Risperidone	176	0.164948	20	ADRA1A; ADRA1B; ADRA2A; ADRA2B; ADRA2C; DRD1; DRD2; DRD3; DRD4; DRD5; HRH1; HRH2; HTR1A; HTR1B; HTR1D; HTR2A; HTR2B; HTR2C; HTR5A; HTR7
Benztropine	126	0.118088	10	CHRM1; CHRM2; CHRM3; CHRM4; CHRM5; DRD2; HRH1; HTR2A; NAT; SLC6A3
Olanzapine	123	0.115276	24	ADRA1A; ADRA1B; ADRA2A; ADRA2B; ADRA2C; CHRM1; CHRM2; CHRM3; CHRM4; CHRM5; DRD1; DRD2; DRD3; DRD4; DRD5; HRH1; HRH2; HTR1D; HTR2A; HTR2B; HTR2C; HTR3A; HTR6; HTR7
Trazodone	114	0.106842	12	ADRA1A; ADRA2A; ADRA2C; DRD3; DRD4; HRH1; HTR1A; HTR1D; HTR2A; HTR2B; HTR2C; SLC6A4
Bupropion	108	0.101218	1	SLC6A3
Sertraline	105	0.0984067	5	ADRA1A; CHRM1; NAT; SLC6A3; SLC6A4
Clozapine	98	0.0918463	26	ADRA1A; ADRA1B; ADRA2A; ADRA2B; ADRA2C; CHRM1; CHRM2; CHRM3; CHRM4; CHRM5; DRD1; DRD2; DRD3; DRD4; DRD5; HRH1; HRH2; HTR1A; HTR1D; HTR1E; HTR2A; HTR2B; HTR2C; HTR3A; HTR6; HTR7
Citalopram	75	0.0702905	3	HRH1; HTR2C; SLC6A4
Ziprasidone	74	0.0693533	23	ADRA1A; ADRA1B; ADRA2A; ADRA2B; ADRA2C; DRD1; DRD2; DRD3; DRD4; DRD5; HRH1; HTR1A; HTR1B; HTR1D; HTR1E; HTR2A; HTR2B; HTR2C; HTR5A; HTR6; HTR7; NAT; SLC6A4
Fluoxetine	74	0.0693533	5	CHRM1; HTR2A; HTR2C; NAT; SLC6A4
Escitalopram	59	0.0552952	1	SLC6A4
Haloperidol	53	0.049672	11	ADRA1A; ADRA1B; ADRA2B; ADRA2C; DRD1; DRD2; DRD3; DRD4; DRD5; HTR2A; HTR7
Propranolol	42	0.0393627	3	HTR1A; HTR1B; HTR2C
Lurasidone	41	0.0384255	10	ADRA1A; ADRA1B; ADRA1D; ADRA2A; ADRA2C; DRD2; DRD4; HTR1A; HTR2A; HTR7
Venlafaxine	41	0.0384255	1	SLC6A4
Buspirone	33	0.0309278	6	DRD4; HTR1A; HTR2A; HTR2B; HTR6; HTR7
Diphenhydramine	33	0.0309278	7	CHRM1; CHRM2; CHRM3; CHRM4; CHRM5; HRH1; NAT
Duloxetine	31	0.0290534	6	HTR2A; HTR2C; HTR6; NAT; SLC6A3; SLC6A4
Hydroxyzine	29	0.027179	1	HRH1
Perphenazine	27	0.0253046	14	ADRA1A; ADRA2A; ADRA2B; ADRA2C; DRD1; DRD2; DRD3; DRD4; HRH1; HTR2A; HTR2C; HTR6; HTR7; NAT
Paroxetine	25	0.0234302	8	CHRM1; CHRM2; CHRM3; CHRM4; CHRM5; NAT; SLC6A3; SLC6A4
Paliperidone	22	0.0206186	20	ADRA1A; ADRA1B; ADRA2A; ADRA2B; ADRA2C; DRD1; DRD2; DRD3; DRD4; DRD5; HRH1; HRH2; HTR1A; HTR1B; HTR1D; HTR2A; HTR2B; HTR2C; HTR5A; HTR7
Clonidine	21	0.0196813	6	ADRA1A; ADRA1B; ADRA1D; ADRA2A; ADRA2B; ADRA2C
Fluphenazine	19	0.0178069	22	ADRA1A; ADRA1B; ADRA2A; ADRA2B; ADRA2C; CHRM5; DRD1; DRD2; DRD3; DRD4; DRD5; HRH1; HRH2; HTR1A; HTR1B; HTR1D; HTR1E; HTR2A; HTR2C; HTR5A; HTR6; HTR7
Prazosin	17	0.0159325	6	ADRA1A; ADRA1B; ADRA1D; ADRA2A; ADRA2B; ADRA2C
Methylphenidate	15	0.0140581	3	ADRA2C; NAT; SLC6A3
Mirtazapine	14	0.0131209	11	ADRA2A; ADRA2B; ADRA2C; HRH1; HTR1D; HTR1E; HTR2A; HTR2C; HTR3A; HTR5A; HTR7
Chlorpromazine	12	0.0112465	26	ADRA1A; ADRA1B; ADRA2A; ADRA2B; ADRA2C; CHRM1; CHRM2; CHRM3; CHRM4; CHRM5; DRD1; DRD2; DRD3; DRD4; DRD5; HRH1; HRH2; HTR1D; HTR1E; HTR2A; HTR2B; HTR2C; HTR3A; HTR5A; HTR6; HTR7
Oxybutynin	11	0.0103093	3	CHRM1; CHRM2; CHRM3
Thiothixene	10	0.00937207	19	ADRA1A; ADRA1B; ADRA2A; ADRA2B; ADRA2C; DRD1; DRD2; DRD3; DRD4; DRD5; HRH1; HRH2; HTR1A; HTR1B; HTR1D; HTR2A; HTR5A; HTR6; HTR7
Asenapine	7	0.00656045	26	ADRA1A; ADRA1B; ADRA2A; ADRA2B; ADRA2C; CHRM1; CHRM2; CHRM5; DRD1; DRD2; DRD3; DRD4; DRD5; HRH1; HRH2; HTR1A; HTR1B; HTR1D; HTR1E; HTR2A; HTR2B; HTR2C; HTR3A; HTR5A; HTR6; HTR7
Doxepin	7	0.00656045	15	ADRA1A; ADRA1B; ADRA1D; CHRM1; CHRM2; CHRM3; CHRM4; CHRM5; HRH1; HTR1A; HTR2A; HTR2C; HTR6; NAT; SLC6A4
Fluvoxamine	7	0.00656045	1	SLC6A4
Trihexyphenidyl	7	0.00656045	5	CHRM1; CHRM2; CHRM3; CHRM4; CHRM5
Cariprazine	6	0.00562324	16	ADRA1A; ADRA1B; ADRA2A; ADRA2B; DRD2; DRD3; HRH1; HRH2; HTR1A; HTR1B; HTR1D; HTR2A; HTR2B; HTR2C; HTR6; HTR7
Loxapine	6	0.00562324	23	ADRA1A; ADRA1B; ADRA2A; ADRA2B; ADRA2C; CHRM1; CHRM2; CHRM3; CHRM5; DRD1; DRD2; DRD3; DRD4; DRD5; HRH1; HRH2; HTR1B; HTR2A; HTR2C; HTR3A; HTR5A; HTR6; HTR7
Amitriptyline	6	0.00562324	22	ADRA1A; ADRA2B; ADRA2C; CHRM1; CHRM2; CHRM3; CHRM4; CHRM5; DRD1; DRD2; DRD3; DRD5; HRH1; HRH2; HTR1A; HTR1B; HTR2A; HTR2C; HTR6; HTR7; NAT; SLC6A4
Clomipramine	6	0.00562324	14	ADRA1A; ADRA2A; DRD1; DRD2; DRD3; HRH1; HRH2; HTR2A; HTR2C; HTR3A; HTR6; HTR7; NAT; SLC6A4
Atomoxetine	6	0.00562324	2	NAT; SLC6A4
Brexpiprazole	5	0.00468604	23	ADRA1A; ADRA1B; ADRA1D; ADRA2A; ADRA2B; ADRA2C; DRD2; DRD3; DRD4; DRD5; HRH1; HRH2; HTR1A; HTR1B; HTR1D; HTR2A; HTR2B; HTR2C; HTR3A; HTR5A; HTR6; HTR7; SLC6A4
Desvenlafaxine	4	0.00374883	2	NAT; SLC6A4
Nortriptyline	3	0.00281162	3	HRH1; HRH2; NAT
Iloperidone	1	0.000937207	22	ADRA1A; ADRA1B; ADRA1D; ADRA2A; ADRA2B; ADRA2C; DRD1; DRD2; DRD3; DRD4; DRD5; HRH1; HTR1A; HTR1B; HTR1D; HTR2A; HTR2B; HTR2C; HTR5A; HTR6; HTR7; SLC6A4
Molindone	1	0.000937207	4	ADRA2B; ADRA2C; DRD2; DRD3
Trifluoperazine	1	0.000937207	13	ADRA1A; ADRA2A; ADRA2B; ADRA2C; DRD1; DRD2; DRD4; HRH1; HTR1A; HTR2A; HTR2C; HTR6; HTR7
Desipramine	1	0.000937207	12	ADRA1A; CHRM1; CHRM2; CHRM3; CHRM4; CHRM5; HRH1; HTR1B; HTR2A; HTR2C; NAT; SLC6A4
Imipramine	1	0.000937207	15	ADRA1A; CHRM1; CHRM2; CHRM3; CHRM4; CHRM5; DRD2; DRD3; HRH1; HRH2; HTR2A; HTR2C; HTR6; NAT; SLC6A4
Amisulpride	0	0	6	ADRA2A; ADRA2B; DRD2; DRD3; HTR2B; HTR7
Sulpiride	0	0	2	DRD2; DRD3
Thioridazine	0	0	26	ADRA1A; ADRA1B; ADRA2A; ADRA2B; ADRA2C; CHRM1; CHRM2; CHRM3; CHRM4; CHRM5; DRD1; DRD2; DRD3; DRD4; DRD5; HRH1; HRH2; HTR1A; HTR1B; HTR1D; HTR1E; HTR2A; HTR2C; HTR5A; HTR6; HTR7
Supplementary Table 1. Psychotropic medications eligible for FMI modelling
Final analytic cohort N=1,067. N (%) indicates participants with daily exposure to each medication after medication cleaning. Participants may receive more than one medication; percentages therefore do not sum to 100%. The retained Ki/PK affinity library contained 52 medications. Drugs with N=0 were eligible in the affinity library but were not prescribed in the final analytic cohort and therefor…

### Sheet: S2_unmodelled_psychotropics
Medication	Participants, N	Participants, %	Reason not represented in FMI
Lamotrigine	139	0.130272	Complex/non-receptor mechanism
Valproate / divalproex	131	0.122774	Complex/non-receptor mechanism
Lithium	130	0.121837	Non-receptor mechanism
Clonazepam	78	0.0731022	GABA-A allosteric mechanism
Gabapentin	64	0.0599813	Complex/non-receptor mechanism
Oxcarbazepine	47	0.0440487	Complex/non-receptor mechanism
Lorazepam	44	0.0412371	GABA-A allosteric mechanism
Topiramate	34	0.031865	Complex/non-receptor mechanism
Carbamazepine	24	0.022493	Complex/non-receptor mechanism
Amphetamine	21	0.0196813	No retained receptor target
Zolpidem	21	0.0196813	GABA-A allosteric mechanism
Alprazolam	12	0.0112465	GABA-A allosteric mechanism
Pregabalin	8	0.00749766	Complex/non-receptor mechanism
Diazepam	6	0.00562324	GABA-A allosteric mechanism
Lisdexamfetamine	5	0.00468604	Indirect monoaminergic mechanism
Modafinil	5	0.00468604	No retained Ki/PK match
Temazepam	4	0.00374883	GABA-A allosteric mechanism
Vilazodone	4	0.00374883	No retained Ki/PK match
Eszopiclone	3	0.00281162	GABA-A allosteric mechanism
Vortioxetine	1	0.000937207	No retained Ki/PK match
Supplementary Table 2. Psychotropic and cognition-relevant medications prescribed but not represented in FMI model
Final analytic cohort N=1,067. N (%) indicates participants with a daily exposure following medication cleaning.

### Sheet: S3_intrinsic_activity_coefs
Medication	Target	α
Aripiprazole	DRD2	0.6
Aripiprazole	DRD3	0.28
Aripiprazole	HTR1A	0.73
Brexpiprazole	DRD2	0.45
Brexpiprazole	DRD3	0.15
Brexpiprazole	HTR1A	0.6
Buspirone	HTR1A	0.19
Cariprazine	DRD2	0.3
Cariprazine	DRD3	0.71
Cariprazine	HTR1A	0.39
Clonidine	ADRA2A	0.32
Clonidine	ADRA2B	0.18
Clonidine	ADRA2C	0.23
Clozapine	HTR1A	0.46
Quetiapine	HTR1A	0.38
Ziprasidone	HTR1A	0.3
Supplementary Table 3. Non-zero intrinsic activity coefficients used in the final FMI model
Only drug-target α values that entered participant-level FMI in the final N=1,067 cohort are shown. All other retained drug-target interactions were assigned the baseline α=0. FMI was calculated as competition-adjusted occupancy × (1−α).

### Sheet: S4_receptor_clusters
	Number of receptors	Receptors
Cluster 1	11	ADRA1A; ADRA1B; ADRA2B; ADRA2C; DRD1; DRD2; DRD3; HRH1; HTR2A; HTR2B; HTR7
Cluster 2	9	ADRA2A; DRD4; DRD5; HRH2; HTR1D; HTR1E; HTR2C; HTR3A; HTR6
Cluster 3	2	ADRA1D; HTR1A
Cluster 4	2	HTR1B; HTR5A
Cluster 5	5	CHRM1; CHRM2; CHRM3; CHRM4; CHRM5
Cluster 6	2	NAT; SLC6A4
Cluster 7	1	SLC6A3
Supplementary Table 4. Receptor composition of pharmacological FMI clusters

### Sheet: S5_receptor_lookup
FMI target label	Standard gene symbol	Common target name	FMI cluster
ADRA1A	ADRA1A	Alpha-1A adrenergic receptor	Cluster 1
ADRA1B	ADRA1B	Alpha-1B adrenergic receptor	Cluster 1
ADRA2B	ADRA2B	Alpha-2B adrenergic receptor	Cluster 1
ADRA2C	ADRA2C	Alpha-2C adrenergic receptor	Cluster 1
DRD1	DRD1	Dopamine D1 receptor	Cluster 1
DRD2	DRD2	Dopamine D2 receptor	Cluster 1
DRD3	DRD3	Dopamine D3 receptor	Cluster 1
HRH1	HRH1	Histamine H1 receptor	Cluster 1
HTR2A	HTR2A	5-HT2A receptor	Cluster 1
HTR2B	HTR2B	5-HT2B receptor	Cluster 1
HTR7	HTR7	5-HT7 receptor	Cluster 1
ADRA2A	ADRA2A	Alpha-2A adrenergic receptor	Cluster 2
DRD4	DRD4	Dopamine D4 receptor	Cluster 2
DRD5	DRD5	Dopamine D5 receptor	Cluster 2
HRH2	HRH2	Histamine H2 receptor	Cluster 2
HTR1D	HTR1D	5-HT1D receptor	Cluster 2
HTR1E	HTR1E	5-HT1E receptor	Cluster 2
HTR2C	HTR2C	5-HT2C receptor	Cluster 2
HTR3A	HTR3A	5-HT3A receptor	Cluster 2
HTR6	HTR6	5-HT6 receptor	Cluster 2
ADRA1D	ADRA1D	Alpha-1D adrenergic receptor	Cluster 3
HTR1A	HTR1A	5-HT1A receptor	Cluster 3
HTR1B	HTR1B	5-HT1B receptor	Cluster 4
HTR5A	HTR5A	5-HT5A receptor	Cluster 4
CHRM1	CHRM1	Muscarinic acetylcholine receptor M1	Cluster 5
CHRM2	CHRM2	Muscarinic acetylcholine receptor M2	Cluster 5
CHRM3	CHRM3	Muscarinic acetylcholine receptor M3	Cluster 5
CHRM4	CHRM4	Muscarinic acetylcholine receptor M4	Cluster 5
CHRM5	CHRM5	Muscarinic acetylcholine receptor M5	Cluster 5
NAT	SLC6A2	Norepinephrine transporter (NET)	Cluster 6
SLC6A4	SLC6A4	Serotonin transporter (SERT)	Cluster 6
SLC6A3	SLC6A3	Dopamine transporter (DAT)	Cluster 7
Supplementary Table 5. Receptor lookup

### Sheet: S6_model_predictors
Domain	Predictor	Definition / coding	Full model	Restricted model	PANSS model
Demographics	Age at interview	Continuous; source variable recorded in months	Yes	Yes	Yes
	Sex	Participant sex	Yes	Yes	Yes
	Race	Self-reported race/ethnicity category	Yes	Yes	Yes
Parental factors	Parental age at participant birth	Maternal and paternal age at participant birth	Yes	Yes	Yes
	Parental educational attainment	Maternal and paternal Hollingshead educational scales (1 = completed graduate degree; 7 = <7 years of schooling)	Yes	Yes	Yes
Socioeconomic	Parental occupation	Maternal and paternal Hollingshead occupation scales (1 = major professional; 8 = unskilled labouring)	Yes	Yes	Yes
Diagnosis	Psychotic disorder diagnosis	Schizophrenia, schizoaffective disorder, or bipolar disorder with psychosis	Yes	Yes	Yes
Childhood trauma	Emotional abuse; emotional neglect; physical abuse; physical neglect; sexual abuse	Childhood Trauma Questionnaire domain scores	Yes	Yes	Yes
Substance use	Cannabis use	Frequency of use before age 15, age 15–18, and after age 18	Yes	No	Yes
	Stimulant, cocaine, hallucinogen, opioid, and other substance use	Separate frequency-of-use measures before and after age 18	Yes	No	Yes
Education	Participant educational attainment	Hollingshead educational scale (1 = completed graduate degree; 7 = <7 years of schooling)	Yes	No	Yes
Reading	WRAT-4 reading score	Wide Range Achievement Test 4 total raw reading score	Yes	No	Yes
Pharmacology	Receptor-modulation cluster FMI	Mean receptor FMI within each of seven pharmacological clusters	Yes	Yes	Yes
Symptoms	PANSS positive symptoms	Positive and Negative Syndrome Scale positive subscale	No	No	Yes
	PANSS negative symptoms	Positive and Negative Syndrome Scale negative subscale	No	No	Yes
	PANSS general psychopathology	Positive and Negative Syndrome Scale general psychopathology subscale	No	No	Yes
Supplementary Table 6. Predictor variables and inclusion across XGBoost models

### Sheet: S7_cluster_permutation
Model	Cluster	Observed mean abs SHAP	Null mean (SD)	Null 95% interval	Observed/null ratio	Empirical p	FDR p
Full model	Cluster 1	0.0257364	0.018 (0.008)	0.009–0.039	1.39682	0.155689	0.217964
	Cluster 2	0.0586986	0.017 (0.009)	0.008–0.041	3.36523	0.00199601	0.0139721
	Cluster 3	0.0205195	0.018 (0.008)	0.008–0.041	1.15753	0.263473	0.307385
	Cluster 4	0.0407599	0.014 (0.008)	0.005–0.033	2.98909	0.011976	0.0419162
	Cluster 5	0.038324	0.017 (0.009)	0.007–0.040	2.3172	0.0379242	0.0663673
	Cluster 6	0.00618461	0.017 (0.008)	0.007–0.039	0.365769	0.992016	0.992016
	Cluster 7	0.0342516	0.012 (0.007)	0.004–0.031	2.91837	0.0199601	0.0465735
Restricted model	Cluster 1	0.048013	0.027 (0.010)	0.014–0.052	1.80513	0.0419162	0.0733533
	Cluster 2	0.0655498	0.024 (0.010)	0.011–0.052	2.77949	0.00598802	0.0209581
	Cluster 3	0.0386674	0.024 (0.011)	0.011–0.054	1.58339	0.10978	0.128077
	Cluster 4	0.0419864	0.019 (0.010)	0.008–0.042	2.1822	0.0339321	0.0733533
	Cluster 5	0.0440833	0.022 (0.011)	0.009–0.052	2.04766	0.0578842	0.0810379
	Cluster 6	0.0115275	0.023 (0.009)	0.011–0.048	0.494684	0.968064	0.968064
	Cluster 7	0.0557017	0.016 (0.009)	0.007–0.040	3.46213	0.00399202	0.0209581
PANSS model	Cluster 1	0.0243059	0.016 (0.007)	0.008–0.037	1.5005	0.131737	0.184431
	Cluster 2	0.0596654	0.016 (0.008)	0.007–0.038	3.83113	0.00199601	0.0139721
	Cluster 3	0.017996	0.016 (0.008)	0.007–0.038	1.13633	0.295409	0.344644
	Cluster 4	0.0366253	0.012 (0.007)	0.004–0.030	3.04026	0.011976	0.0326015
	Cluster 5	0.0362883	0.015 (0.009)	0.005–0.038	2.48344	0.0399202	0.0698603
	Cluster 6	0.00487817	0.015 (0.008)	0.006–0.035	0.328331	0.996008	0.996008
	Cluster 7	0.0363229	0.010 (0.007)	0.003–0.028	3.51006	0.0139721	0.0326015
Supplementary Table 7. Cluster-specific pharmacological attribution after within-diagnosis FMI-shuffle permutation
Observed attribution is mean absolute held-out SHAP for each FMI cluster. Empirical p values compare observed attribution with the within-diagnosis FMI-shuffle null; FDR p values are Benjamini-Hochberg corrected across the seven clusters within each model. Permutation tests assess attribution magnitude rather than direction.

### Sheet: S8_domain_total
Cognitive domain	Observed pharmacological attribution	Permuted null mean (SD)	Null range	Reduction after permutation	p value
Verbal memory	0.242814	0.133 (0.020)	0.087–0.217	0.451792	0.00199601
Working memory	0.102333	0.074 (0.013)	0.045–0.123	0.27654	0.0239521
Motor speed	0.151758	0.097 (0.017)	0.062–0.165	0.363988	0.00399202
Verbal fluency	0.196296	0.091 (0.016)	0.058–0.144	0.536423	0.00199601
Attention and processing speed	0.209267	0.110 (0.018)	0.070–0.184	0.475223	0.00199601
Executive function	0.0989091	0.088 (0.016)	0.054–0.150	0.112927	0.221557
Supplementary Table 8. BACS domain-specific total pharmacological attribution.
Observed attribution is the mean summed absolute held-out SHAP value across all seven FMI clusters. Null values were generated by block-permuting FMI profiles within diagnosis and refitting the model. Empirical p values use (b+1)/(m+1) with 500 permutations.

### Sheet: S9_domain_clusters
Cognitive domain	Cluster	Observed mean abs SHAP	Null mean (SD)	Null 95% interval	Observed/null ratio	Empirical p	FDR p
Verbal memory	Cluster 1	0.0357788	0.022 (0.008)	0.011–0.045	1.627	0.0758483	0.176979
	Cluster 2	0.0605605	0.020 (0.009)	0.010–0.045	2.9613	0.00399202	0.0139721
	Cluster 3	0.0245942	0.020 (0.008)	0.010–0.040	1.20621	0.267465	0.374451
	Cluster 4	0.0211002	0.016 (0.009)	0.007–0.039	1.30302	0.203593	0.356287
	Cluster 5	0.0701234	0.019 (0.009)	0.008–0.042	3.7475	0.00199601	0.0139721
	Cluster 6	0.0176019	0.020 (0.009)	0.009–0.045	0.865851	0.52495	0.52495
	Cluster 7	0.0130555	0.015 (0.009)	0.005–0.040	0.867623	0.44511	0.519295
Working memory	Cluster 1	0.0146646	0.013 (0.006)	0.005–0.030	1.12606	0.303393	0.558882
Working memory	Cluster 2	0.0132136	0.012 (0.006)	0.005–0.027	1.12131	0.319361	0.558882
Working memory	Cluster 3	0.00590973	0.012 (0.006)	0.005–0.026	0.511907	0.888224	0.958084
Working memory	Cluster 4	0.00681079	0.009 (0.005)	0.003–0.021	0.781753	0.540918	0.757285
Working memory	Cluster 5	0.0304562	0.010 (0.006)	0.004–0.025	2.93439	0.011976	0.0558882
Working memory	Cluster 6	0.00457499	0.011 (0.006)	0.004–0.025	0.4204	0.958084	0.958084
Working memory	Cluster 7	0.0267029	0.008 (0.005)	0.002–0.023	3.46413	0.0159681	0.0558882
Motor speed	Cluster 1	0.0168658	0.017 (0.007)	0.008–0.037	1.01511	0.397206	0.577512
Motor speed	Cluster 2	0.0398373	0.016 (0.008)	0.007–0.036	2.55849	0.0139721	0.0489022
Motor speed	Cluster 3	0.00966488	0.015 (0.007)	0.006–0.033	0.654192	0.764471	0.764471
Motor speed	Cluster 4	0.0139045	0.011 (0.006)	0.004–0.027	1.30495	0.199601	0.465735
Motor speed	Cluster 5	0.049631	0.014 (0.008)	0.005–0.036	3.60204	0.00399202	0.0279441
Motor speed	Cluster 6	0.0132669	0.015 (0.008)	0.007–0.034	0.874862	0.49501	0.577512
Motor speed	Cluster 7	0.00858755	0.010 (0.007)	0.003–0.029	0.862003	0.441118	0.577512
Verbal fluency	Cluster 1	0.0244674	0.016 (0.007)	0.008–0.032	1.51733	0.131737	0.184431
Verbal fluency	Cluster 2	0.0302327	0.014 (0.007)	0.006–0.034	2.20689	0.0379242	0.132735
Verbal fluency	Cluster 3	0.0116387	0.014 (0.007)	0.006–0.032	0.827259	0.540918	0.540918
Verbal fluency	Cluster 4	0.0738449	0.011 (0.006)	0.004–0.027	6.91044	0.00199601	0.0139721
Verbal fluency	Cluster 5	0.0255682	0.013 (0.007)	0.005–0.031	1.98051	0.0638723	0.149035
Verbal fluency	Cluster 6	0.0140328	0.014 (0.007)	0.005–0.031	1.02211	0.37525	0.437791
Verbal fluency	Cluster 7	0.0165109	0.010 (0.005)	0.003–0.025	1.68831	0.127745	0.184431
Attention and processing speed	Cluster 1	0.0226043	0.018 (0.007)	0.009–0.038	1.22629	0.229541	0.321357
Attention and processing speed	Cluster 2	0.0655956	0.017 (0.008)	0.008–0.039	3.78557	0.00199601	0.0139721
Attention and processing speed	Cluster 3	0.0424816	0.017 (0.008)	0.007–0.038	2.54313	0.0159681	0.0558882
Attention and processing speed	Cluster 4	0.0144258	0.013 (0.007)	0.005–0.031	1.12638	0.281437	0.328343
Attention and processing speed	Cluster 5	0.0325048	0.016 (0.008)	0.007–0.036	2.09045	0.0399202	0.093147
Attention and processing speed	Cluster 6	0.0140567	0.017 (0.008)	0.007–0.040	0.81212	0.55489	0.55489
Attention and processing speed	Cluster 7	0.0175984	0.012 (0.007)	0.004–0.029	1.50566	0.169661	0.296906
Executive function	Cluster 1	0.0104002	0.015 (0.006)	0.007–0.031	0.676482	0.776447	0.776447
Executive function	Cluster 2	0.0160138	0.014 (0.006)	0.006–0.032	1.15014	0.257485	0.450599
Executive function	Cluster 3	0.012341	0.014 (0.007)	0.006–0.031	0.891093	0.487026	0.568197
Executive function	Cluster 4	0.0103812	0.010 (0.005)	0.004–0.024	1.06598	0.341317	0.477844
Executive function	Cluster 5	0.0172895	0.013 (0.008)	0.005–0.033	1.32966	0.213573	0.450599
Executive function	Cluster 6	0.0171223	0.013 (0.007)	0.005–0.032	1.27382	0.213573	0.450599
Executive function	Cluster 7	0.0153612	0.008 (0.005)	0.003–0.022	1.8266	0.0878244	0.450599
Supplementary Table 9. Cluster-specific pharmacological attribution across cognitive domains
Observed attribution is mean absolute held-out SHAP for each FMI cluster. Empirical p values compare observed attribution with the within-diagnosis FMI-shuffle null; FDR p values are Benjamini–Hochberg corrected across the seven clusters within each cognitive domain. Direction is descriptive, based on the association between participant-level preprocessed FMI and signed OOS SHAP; the permutation …

### Sheet: S10_model_performance
Cognitive domain	Model	N participants	OOS R²	RMSE	MAE
Composite cognition	Full	1067	0.366955	0.921336	0.735135
	Restricted	1067	0.236179	1.01204	0.818166
	Full + PANSS	1067	0.381235	0.910886	0.729067
Verbal memory	Full	1067	0.256819	0.995298	0.801679
Working memory		1066	0.262528	0.931865	0.753876
Motor speed		1058	0.0752201	1.00521	0.805694
Verbal fluency		1064	0.162111	0.974486	0.777688
Attention and processing speed		1064	0.265157	0.902822	0.708446
Executive function		1056	0.193712	1.14856	0.854342
Supplementary Table 10: Model performance metrics
